# Decoding molecular programs in melanoma brain metastases

**DOI:** 10.1101/2022.02.06.22270509

**Authors:** Josefine Radke, Elisa Schumann, Julia Onken, Randi Koll, Güliz Acker, Bohdan Bodnar, Carolin Senger, Sascha Tierling, Markus Möbs, Peter Vajkoczy, Anna Vidal, Sandra Högler, Petra Kodajova, Dana Westphal, Friedegund Meier, Frank Heppner, Susanne Kreuzer-Redmer, Florian Grebien, Karsten Jürchott, Torben Redmer

## Abstract

The systemic dissemination of tumor cells and the spatiotemporal development of organ- metastases are associated with loss of therapeutic control and decreased overall survival (OS). The emergence of solitary or multiple brain metastases is frequently observed in melanoma patients and responsible for disease progression and dismal prognosis. Here, we used whole transcriptome and methylome profiling as well as targeted sequencing (TargetSeq) of intraoperative/snap frozen or archived melanoma brain metastases to unravel molecular subgroups and subclonal heterogeneity. We discovered that E-cadherin (Ecad)/BRAF^V600E/K^, CD271/NRAS^Q61L/R/K^, and tumor infiltrated lymphocytes (TIL)-status molecularly subdivided tumors into proliferative/pigmented and invasive/stem-like irrespective of the intracranial location. Moreover, we identified 46 differentially methylated regions in promoters of 14 genes, subdividing MBM into BRAF^mut^ and NRAS^mut^ subgroups. We observed that therapy-resistant, migratory CD271^+^/Ecad^neg^ subclones derived from Ecad^+^tumors in an epithelial-mesenchymal transition (EMT)-like process and fostered intracranial progression. Hence, CD271^high^ MBM present a therapy-resistant, progressive subset of tumors that are refractory to conventional therapeutic strategies. The knockdown of CD271 or SOX4 in *in vitro* established, MBM-derived cell lines decreased cell migration, proliferation, and number of suspension cells that were shed by cell lines of progressive tumors. In summary, we propose that an Ecad-to-CD271 switch of MBM is a rate-limiting process that potentially determines intracranial progression in melanoma patients. The therapeutic control of this process may prevent intracranial progression, increasing patient’s overall survival.
