## Supplementary Table 7 for "Decoding molecular programs in melanoma brain metastases"

### Sheet: Tabelle1
"Progressive genes"			Genes commonly differentially regulated among M1 vs M4 and M1 vs BMC1-M1
FOSL1
GPAT3
THBS1
RNF182
TNC
NGFR
MMP8
ADAM19
NT5E
LIF
PMEPA1
OLFML2A
TMEM158
CYR61
LOXL2
FAM129A
SPRED3
TUBB3
CTGF
PDGFB
COL7A1
CAVIN1
AC092143.1
ITGA3
L1CAM
CRIM1
OSBPL3
NQO1
CNN2
COL4A2
COL12A1
SERPINE1
GNB5
COL9A3
FOSL2
ECE1
ANGPTL4
COL5A2
S100A4
RUNX1
ITGA5
TUBB2B
UBE2S
MYL9
MELTF
GNG11
TUBA1C
TUBB2A
CLIP2
COL5A1
COL1A1
COL1A2
IGFBP5
COL4A1
PLEKHF2
ACP5
ALDH1A1
CTSF
ATP8A1
STON1
NSG1
C1QTNF3
TYR
CFI
ATP10A
RNF175
BMX
DCLK1
SLC19A2
AF241726.2
LGI4
AKAP6
ARHGAP28
EDNRB
MCHR1
SDCBP
TSPAN7
WDR74
ST6GALNAC3
DLL3
CTSK
TXLNB
LRRN4CL
TMEM176B
PDGFD
HAS2
PI15
MGP
MLANA
LPAR6
BAAT
DCT
EMCN
CA14
ABCB5
PIP5K1B
PLXNC1
KCNC2
PRKG2
HBB
