## Supplementary Table 8 for "Decoding molecular programs in melanoma brain metastases"

### Sheet: Tabelle1
Genes	log2FC_BMC1-M1	pvalue	padj	log2FC_T2002	pvalue	padj
PTPRZ1	-3.717	9.34223e-27	1.40161e-22	-1.87456	6.40585e-07	4.04741e-05
NLGN1	-2.862	4.57994e-13	6.87128e-09	-3.14783	4.29219e-08	9.98672e-06
SOX4	-2.854	1.07539e-17	1.61341e-13	-2.82936	5.10594e-07	3.56386e-05
NCALD	-2.839	1.09993e-11	1.65022e-07	-3.31331	6.82769e-08	1.19909e-05
POU3F2	-2.603	7.41261e-11	1.11211e-06	-2.93451	3.97634e-08	9.74232e-06
EDNRB	-2.512	2.68762e-18	4.03224e-14	-2.30605	4.6473e-07	3.43455e-05
HLA-DMB	-2.492	2.72762e-09	4.09224e-05	-5.13611	4.06892e-07	3.17829e-05
SIPA1L2	-2.47	1.88565e-20	2.82903e-16	-1.84907	0.000246809	0.00244749
KAT2B	-2.438	4.95497e-16	7.43394e-12	-1.55902	0.000660627	0.00505263
GAS1	-2.376	1.69797e-11	2.54746e-07	-3.4646	3.04719e-07	2.70338e-05
GPNMB	-2.339	3.26106e-24	4.89256e-20	-2.4768	0.000114478	0.00136577
RNF150	-2.325	4.01638e-08	0.000602578	-2.70766	7.78034e-07	4.63277e-05
DHRS3	-2.322	4.099e-15	6.14973e-11	-4.92683	6.28352e-07	4.02129e-05
PMP22	-2.156	8.678e-29	1.30196e-24	-2.87521	1.94199e-06	8.07075e-05
HLA-DQB1	-2.075	8.31963e-07	0.0124819	-3.02412	2.52253e-07	2.38763e-05
TMTC2	-2	4.32169e-09	6.48383e-05	-2.70165	1.83348e-08	6.41625e-06
SNX10	-1.901	8.60179e-25	1.29053e-20	-2.08016	0.000217357	0.00221739
TRIM2	-1.849	9.6714e-13	1.451e-08	-2.58072	1.50689e-05	0.000321657
GULP1	-1.817	5.51557e-41	8.27502e-37	-2.67861	1.70606e-06	7.43155e-05
HLA-DPA1	-1.798	3.76892e-07	0.00565451	-4.52593	1.28813e-05	0.000289409
KLF9	-1.78	8.06164e-11	1.20949e-06	-2.43299	4.46223e-06	0.000141001
SNRPB2	-1.733	7.35826e-28	1.10396e-23	-2.79102	4.83685e-07	3.48783e-05
ALDH1A3	-1.678	2.49509e-07	0.00374338	-5.33876	0.000113087	0.00135463
CADM1	-1.666	8.42552e-14	1.26408e-09	-1.77856	6.49655e-05	0.000910008
BCHE	-1.665	3.96255e-07	0.00594502	-2.26781	6.8716e-07	4.23519e-05
BZW2	-1.649	1.44877e-23	2.17358e-19	-1.65948	0.000142741	0.00162069
LYPD1	-1.638	5.76167e-16	8.64423e-12	-2.42633	8.90372e-07	5.03193e-05
TIMP3	-1.616	8.14966e-08	0.00122269	-2.49684	1.70303e-05	0.000349295
CRYAB	-1.6	4.23214e-16	6.34947e-12	-2.40921	8.61413e-06	0.000218128
MATN2	-1.571	4.00085e-19	6.00247e-15	-1.67249	1.29718e-05	0.000290427
SNTB1	-1.569	1.47316e-06	0.0221018	-2.50574	4.04489e-07	3.17313e-05
CIITA	-1.554	7.61214e-07	0.0114205	-1.91839	4.01775e-05	0.000643067
KHDRBS3	-1.51	8.571e-17	1.28591e-12	-5.01203	2.25168e-05	0.000422205
