## Supplementary Table 9 for "Decoding molecular programs in melanoma brain metastases"

### Sheet: Tabelle1
Gene	Entrez-ID	forward	reverse
HERC5	NM_016323	CTGGTTCTGGAAGAGTATTGG	CTAGGAGAGCTTGAACATTACC
NGFR	NM_002507	ACCTCCAGAACAAGACCTCATAGC	TTGTTCTGCTTGCAGCTGTTCC
MET	NM_001127500	TGAAGTGGATGGCTTTGG	GCAGTATTCGGGTTGTAGG
AXL	NM_021913	ACAGCTTCCTCCTCTATTCC	TCATTCAGCATGCAGTTCC
SOX4	NM_003107	AAAGACAGCGACAAGATCC	ACCTTGTCTCCCTTCTCC
FOSL1	NM_005438	GATGGTACAGCCTCATTTCC	GGCTGATCTGTTCACAAGG
ACTB	NM_001101	GCCATGTACGTTGCTATCC	TCATGAGGTAGTCAGTCAGG
TCF19	NM_007109.3	CACTGATCCTAAACTCCATAGG	CACTCTCATCATCCAGTTCC
